# Estimating Disorder Probability Based on Polygenic Prediction Using the BPC Approach

**DOI:** 10.1101/2024.01.12.24301157

**Authors:** Emil Uffelmann, Major Depressive Disorder Working Group of the Psychiatric Genomics Consortium, Schizophrenia Working Group of the Psychiatric Genomics Consortium, Alkes L. Price, Danielle Posthuma, Wouter J. Peyrot

## Abstract

Polygenic Scores (PGSs) summarize an individual’s genetic propensity for a given trait in a single value based on SNP effect sizes derived from Genome-Wide Association Study (GWAS) results. Methods have been developed that apply Bayesian approaches to improve the prediction accuracy of PGSs through optimization of estimated effect sizes. While these methods are generally well-calibrated for continuous traits (implying the predicted values are, on average, equal to the true trait values), they are not well-calibrated for binary disorder traits in ascertained samples. This is a problem because well-calibrated PGSs are needed to reliably compute the absolute disorder probability for an individual to facilitate future clinical implementation. Here, we introduce the Bayesian polygenic score Probability Conversion (BPC) approach, which computes an individual’s predicted disorder probability using GWAS summary statistics, an existing Bayesian PGS method (e.g., PRScs, SBayesR), the individual’s genotype data, and a prior disorder probability (which can be specified flexibly, based on e.g., literature, small reference samples, or prior elicitation). The BPC approach transforms the PGS to its underlying liability scale, computes the variances of the PGS in cases and controls, and applies Bayes’ Theorem to compute the absolute disorder probability; it is practical in its application as it does not require a tuning sample with both genotype and phenotype data. We applied the BPC approach to extensive simulated data and empirical data of nine disorders. The BPC approach yielded well-calibrated results that were consistently better than the results of another recently published approach.
