## Supplementary Tables for "Estimating Disorder Probability Based on Polygenic Prediction Using the BPC Approach"

### Sheet: S1
	Pain et al. (2022)	BPC
Prior disorder probability vs. population prevalence	Does not distinguish between the testing sample (prior) and the population prevalence. This leads to overestimates of the predicted disorder probabilities when using a population reference sample to standardize an individual’s PGS	Takes both the testing sample (prior) and the population prevalence into account when computing the predicted disorder probabilities
Estimates of R2liability	Uses lassosum to estimate R2liability	Computes var(PGSliability) in a population reference sample
Variance of the PGS in cases and controls	Assumes that variances are the same	Models the fact that the variance of the PGS in cases is lower than that in controls

### Sheet: S2
method	phenotype	prior	ICI		Table S2. Integrated Calibration Index (ICI) results for BPC-PRScs, BPC-SBayesR, and Pain et al. (2022) and for varying prior disorder probabilities. ICI values are plotted in Figure 3, Figure 4, and Supplementary Figure 18. bc = Breast cancer; cad = Coronary artery disease; ibd = Inflammatory bowel disease; ms = Multiple sclerosis; pc = Prostate cancer; ra = Rheumatoid arthritis; t2d = Type 2 di…
Pain et al. (2022)-PRScs	bc	0.25	0.0289932
BPC-PRScs	bc	0.25	0.0111485
Pain et al. (2022)-PRScs	bc	0.50	0.0410531
BPC-PRScs	bc	0.50	0.0134893
Pain et al. (2022)-PRScs	bc	0.75	0.033616
BPC-PRScs	bc	0.75	0.0129774
Pain et al. (2022)-PRScs	cad	0.25	0.0256081
BPC-PRScs	cad	0.25	0.0164814
Pain et al. (2022)-PRScs	cad	0.50	0.0278958
BPC-PRScs	cad	0.50	0.0218662
Pain et al. (2022)-PRScs	cad	0.75	0.0218645
BPC-PRScs	cad	0.75	0.0166566
Pain et al. (2022)-PRScs	ibd	0.25	0.0762761
BPC-PRScs	ibd	0.25	0.018
Pain et al. (2022)-PRScs	ibd	0.50	0.103487
BPC-PRScs	ibd	0.50	0.0256505
Pain et al. (2022)-PRScs	ibd	0.75	0.0827078
BPC-PRScs	ibd	0.75	0.0253828
Pain et al. (2022)-PRScs	ms	0.25	0.0662243
BPC-PRScs	ms	0.25	0.0246294
Pain et al. (2022)-PRScs	ms	0.50	0.109322
BPC-PRScs	ms	0.50	0.0183273
Pain et al. (2022)-PRScs	ms	0.75	0.0897324
BPC-PRScs	ms	0.75	0.0151172
Pain et al. (2022)-PRScs	pc	0.25	0.057449
BPC-PRScs	pc	0.25	0.0224518
Pain et al. (2022)-PRScs	pc	0.50	0.100301
BPC-PRScs	pc	0.50	0.0353313
Pain et al. (2022)-PRScs	pc	0.75	0.09204
BPC-PRScs	pc	0.75	0.0288107
Pain et al. (2022)-PRScs	ra	0.25	0.0842018
BPC-PRScs	ra	0.25	0.034566
Pain et al. (2022)-PRScs	ra	0.50	0.113141
BPC-PRScs	ra	0.50	0.0393539
Pain et al. (2022)-PRScs	ra	0.75	0.087044
BPC-PRScs	ra	0.75	0.0299895
Pain et al. (2022)-PRScs	t2d	0.25	0.00925436
BPC-PRScs	t2d	0.25	0.0230041
Pain et al. (2022)-PRScs	t2d	0.50	0.0119811
BPC-PRScs	t2d	0.50	0.034277
Pain et al. (2022)-PRScs	t2d	0.75	0.0208341
BPC-PRScs	t2d	0.75	0.0285769
Pain et al. (2022)-SBayesR	bc	0.25	0.0196374
BPC-SBayesR	bc	0.25	0.0232712
Pain et al. (2022)-SBayesR	bc	0.50	0.0288068
BPC-SBayesR	bc	0.50	0.0319176
Pain et al. (2022)-SBayesR	bc	0.75	0.0318314
BPC-SBayesR	bc	0.75	0.026531
Pain et al. (2022)-SBayesR	cad	0.25	0.0296802
BPC-SBayesR	cad	0.25	0.0522701
Pain et al. (2022)-SBayesR	cad	0.50	0.0252787
BPC-SBayesR	cad	0.50	0.0697993
Pain et al. (2022)-SBayesR	cad	0.75	0.0184371
BPC-SBayesR	cad	0.75	0.0603518
Pain et al. (2022)-SBayesR	ibd	0.25	0.0502887
BPC-SBayesR	ibd	0.25	0.0174868
Pain et al. (2022)-SBayesR	ibd	0.50	0.0896361
BPC-SBayesR	ibd	0.50	0.0175624
Pain et al. (2022)-SBayesR	ibd	0.75	0.0829601
BPC-SBayesR	ibd	0.75	0.0109995
Pain et al. (2022)-SBayesR	ms	0.25	0.0641405
BPC-SBayesR	ms	0.25	0.0495397
Pain et al. (2022)-SBayesR	ms	0.50	0.114037
BPC-SBayesR	ms	0.50	0.0557279
Pain et al. (2022)-SBayesR	ms	0.75	0.0910928
BPC-SBayesR	ms	0.75	0.0455007
Pain et al. (2022)-SBayesR	ra	0.25	0.0485429
BPC-SBayesR	ra	0.25	0.0122902
Pain et al. (2022)-SBayesR	ra	0.50	0.0788161
BPC-SBayesR	ra	0.50	0.019928
Pain et al. (2022)-SBayesR	ra	0.75	0.0698861
BPC-SBayesR	ra	0.75	0.0130609
Pain et al. (2022)-SBayesR	t2d	0.25	0.0152304
BPC-SBayesR	t2d	0.25	0.0397141
Pain et al. (2022)-SBayesR	t2d	0.50	0.0216178
BPC-SBayesR	t2d	0.50	0.0549453
Pain et al. (2022)-SBayesR	t2d	0.75	0.026412
BPC-SBayesR	t2d	0.75	0.0453243
Pain et al. (2022)-PRScs	mdd	0.25	0.00579272
BPC-PRScs	mdd	0.25	0.00728172
Pain et al. (2022)-SBayesR	mdd	0.25	0.006924
BPC-SBayesR	mdd	0.25	0.0109053
Pain et al. (2022)-PRScs	mdd	0.50	0.00886252
BPC-PRScs	mdd	0.50	0.00821293
Pain et al. (2022)-SBayesR	mdd	0.50	0.0120646
BPC-SBayesR	mdd	0.50	0.0173365
Pain et al. (2022)-PRScs	mdd	0.75	0.00543179
BPC-PRScs	mdd	0.75	0.00858725
Pain et al. (2022)-SBayesR	mdd	0.75	0.00723657
BPC-SBayesR	mdd	0.75	0.0117848
Pain et al. (2022)-PRScs	scz	0.25	0.0141545
BPC-PRScs	scz	0.25	0.0326725
Pain et al. (2022)-SBayesR	scz	0.25	0.020438
BPC-SBayesR	scz	0.25	0.0390678
Pain et al. (2022)-PRScs	scz	0.50	0.0538015
BPC-PRScs	scz	0.50	0.0447134
Pain et al. (2022)-SBayesR	scz	0.50	0.0612791
BPC-SBayesR	scz	0.50	0.0554796
Pain et al. (2022)-PRScs	scz	0.75	0.0641729
BPC-PRScs	scz	0.75	0.0360855
Pain et al. (2022)-SBayesR	scz	0.75	0.0686761
BPC-SBayesR	scz	0.75	0.0444701

### Sheet: S3
method	phenotype	neff multiplyer	ICI		Table S3. Integrated Calibration Index (ICI) results for BPC-PRScs, BPC-SBayesR, and Pain et al. (2022) and for varying specifications of the effective sample size. ICI values are plotted in Supplementary Figure 19. bc = Breast cancer; cad = Coronary artery disease; ibd = Inflammatory bowel disease; ms = Multiple sclerosis; pc = Prostate cancer; ra = Rheumatoid arthritis; t2d = Type 2 diabetes; m…
Pain et al. (2022)-PRScs	bc	0.5	0.042247
BPC-PRScs	bc	0.5	0.0300759
Pain et al. (2022)-PRScs	bc	1	0.0410531
BPC-PRScs	bc	1	0.0134893
Pain et al. (2022)-PRScs	bc	2	0.044565
BPC-PRScs	bc	2	0.0420455
Pain et al. (2022)-PRScs	cad	0.5	0.0262662
BPC-PRScs	cad	0.5	0.0395864
Pain et al. (2022)-PRScs	cad	1	0.0278958
BPC-PRScs	cad	1	0.0218662
Pain et al. (2022)-PRScs	cad	2	0.025013
BPC-PRScs	cad	2	0.0247391
Pain et al. (2022)-PRScs	ibd	0.5	0.103238
BPC-PRScs	ibd	0.5	0.0966194
Pain et al. (2022)-PRScs	ibd	1	0.103487
BPC-PRScs	ibd	1	0.0256505
Pain et al. (2022)-PRScs	ibd	2	0.102321
BPC-PRScs	ibd	2	0.0203002
Pain et al. (2022)-PRScs	ms	0.5	0.109127
BPC-PRScs	ms	0.5	0.0425289
Pain et al. (2022)-PRScs	ms	1	0.109322
BPC-PRScs	ms	1	0.0183273
Pain et al. (2022)-PRScs	ms	2	0.105473
BPC-PRScs	ms	2	0.0462421
Pain et al. (2022)-PRScs	pc	0.5	0.103247
BPC-PRScs	pc	0.5	0.0383444
Pain et al. (2022)-PRScs	pc	1	0.100301
BPC-PRScs	pc	1	0.0353313
Pain et al. (2022)-PRScs	pc	2	0.096669
BPC-PRScs	pc	2	0.0639454
Pain et al. (2022)-PRScs	ra	0.5	0.116124
BPC-PRScs	ra	0.5	0.0660191
Pain et al. (2022)-PRScs	ra	1	0.113141
BPC-PRScs	ra	1	0.0393539
Pain et al. (2022)-PRScs	ra	2	0.113168
BPC-PRScs	ra	2	0.0288467
Pain et al. (2022)-PRScs	t2d	0.5	0.0137502
BPC-PRScs	t2d	0.5	0.025419
Pain et al. (2022)-PRScs	t2d	1	0.0119811
BPC-PRScs	t2d	1	0.034277
Pain et al. (2022)-PRScs	t2d	2	0.0128593
BPC-PRScs	t2d	2	0.0564598
Pain et al. (2022)-SBayesR	bc	0.5	0.0297463
BPC-SBayesR	bc	0.5	0.0317569
Pain et al. (2022)-SBayesR	bc	1	0.0288068
BPC-SBayesR	bc	1	0.0319176
Pain et al. (2022)-SBayesR	bc	2	0.0288661
BPC-SBayesR	bc	2	0.0315282
Pain et al. (2022)-SBayesR	cad	0.5	0.0252471
BPC-SBayesR	cad	0.5	0.0681426
Pain et al. (2022)-SBayesR	cad	1	0.0252787
BPC-SBayesR	cad	1	0.0697993
Pain et al. (2022)-SBayesR	cad	2	0.015517
BPC-SBayesR	cad	2	0.330282
Pain et al. (2022)-SBayesR	ibd	0.5	0.0944861
BPC-SBayesR	ibd	0.5	0.0191336
Pain et al. (2022)-SBayesR	ibd	1	0.0896361
BPC-SBayesR	ibd	1	0.0175624
Pain et al. (2022)-SBayesR	ibd	2	0.0917581
BPC-SBayesR	ibd	2	0.0170679
Pain et al. (2022)-SBayesR	ms	0.5	0.115522
BPC-SBayesR	ms	0.5	0.0562101
Pain et al. (2022)-SBayesR	ms	1	0.114037
BPC-SBayesR	ms	1	0.0557279
Pain et al. (2022)-SBayesR	ms	2	0.114965
BPC-SBayesR	ms	2	0.0544335
Pain et al. (2022)-SBayesR	ra	0.5	0.0676969
BPC-SBayesR	ra	0.5	0.0164005
Pain et al. (2022)-SBayesR	ra	1	0.0788161
BPC-SBayesR	ra	1	0.019928
Pain et al. (2022)-SBayesR	ra	2	0.0716829
BPC-SBayesR	ra	2	0.0181609
Pain et al. (2022)-SBayesR	t2d	0.5	0.020808
BPC-SBayesR	t2d	0.5	0.0538689
Pain et al. (2022)-SBayesR	t2d	1	0.0216178
BPC-SBayesR	t2d	1	0.0549453
Pain et al. (2022)-SBayesR	t2d	2	0.0189594
BPC-SBayesR	t2d	2	0.0522982
Pain et al. (2022)-PRScs	mdd	0.5	0.00780062
BPC-PRScs	mdd	0.5	0.0322333
Pain et al. (2022)-SBayesR	mdd	0.5	0.0124045
BPC-SBayesR	mdd	0.5	0.0179665
Pain et al. (2022)-PRScs	mdd	1	0.00886252
BPC-PRScs	mdd	1	0.00821293
Pain et al. (2022)-SBayesR	mdd	1	0.0120646
BPC-SBayesR	mdd	1	0.0173365
Pain et al. (2022)-PRScs	mdd	2	0.00669249
BPC-PRScs	mdd	2	0.00842949
Pain et al. (2022)-SBayesR	mdd	2	0.0102161
BPC-SBayesR	mdd	2	0.016769
Pain et al. (2022)-PRScs	scz	0.5	0.0549278
BPC-PRScs	scz	0.5	0.0270858
Pain et al. (2022)-SBayesR	scz	0.5	0.0613608
BPC-SBayesR	scz	0.5	0.0556707
Pain et al. (2022)-PRScs	scz	1	0.0538015
BPC-PRScs	scz	1	0.0447134
Pain et al. (2022)-SBayesR	scz	1	0.0612791
BPC-SBayesR	scz	1	0.0554796
Pain et al. (2022)-PRScs	scz	2	0.0545765
BPC-PRScs	scz	2	0.0829867
Pain et al. (2022)-SBayesR	scz	2	0.0612502
BPC-SBayesR	scz	2	0.055456

### Sheet: S4
method	phenotype	mhc	ICI		Table S4. Integrated Calibration Index (ICI) results for BPC-PRScs, BPC-SBayesR, and Pain et al. (2022) and inclusion/exclusion of the mhc region. ICI values are plotted in Supplementary Figure 29. bc = Breast cancer; cad = Coronary artery disease; ibd = Inflammatory bowel disease; ms = Multiple sclerosis; pc = Prostate cancer; ra = Rheumatoid arthritis; t2d = Type 2 diabetes; mdd = Major depress…
Pain et al. (2022)-PRScs	bc	exclMHC	0.0410531
BPC-PRScs	bc	exclMHC	0.0134893
Pain et al. (2022)-PRScs	bc	inclMHC	0.0412294
BPC-PRScs	bc	inclMHC	0.0117192
Pain et al. (2022)-PRScs	cad	exclMHC	0.0278958
BPC-PRScs	cad	exclMHC	0.0218662
Pain et al. (2022)-PRScs	cad	inclMHC	0.0277986
BPC-PRScs	cad	inclMHC	0.0255116
Pain et al. (2022)-PRScs	ibd	exclMHC	0.103487
BPC-PRScs	ibd	exclMHC	0.0256505
Pain et al. (2022)-PRScs	ibd	inclMHC	0.100263
BPC-PRScs	ibd	inclMHC	0.0319232
Pain et al. (2022)-PRScs	ms	exclMHC	0.109322
BPC-PRScs	ms	exclMHC	0.0183273
Pain et al. (2022)-PRScs	ms	inclMHC	0.276416
BPC-PRScs	ms	inclMHC	0.161092
Pain et al. (2022)-PRScs	pc	exclMHC	0.100301
BPC-PRScs	pc	exclMHC	0.0353313
Pain et al. (2022)-PRScs	pc	inclMHC	0.0955618
BPC-PRScs	pc	inclMHC	0.0326347
Pain et al. (2022)-PRScs	ra	exclMHC	0.113141
BPC-PRScs	ra	exclMHC	0.0393539
Pain et al. (2022)-PRScs	ra	inclMHC	0.304725
BPC-PRScs	ra	inclMHC	0.232645
Pain et al. (2022)-PRScs	t2d	exclMHC	0.0119811
BPC-PRScs	t2d	exclMHC	0.034277
Pain et al. (2022)-PRScs	t2d	inclMHC	0.0106205
BPC-PRScs	t2d	inclMHC	0.031046
Pain et al. (2022)-SBayesR	bc	exclMHC	0.0288068
BPC-SBayesR	bc	exclMHC	0.0319176
Pain et al. (2022)-SBayesR	bc	inclMHC	0.0286493
BPC-SBayesR	bc	inclMHC	0.0320811
Pain et al. (2022)-SBayesR	cad	exclMHC	0.0252787
BPC-SBayesR	cad	exclMHC	0.0697993
Pain et al. (2022)-SBayesR	cad	inclMHC	0.0251907
BPC-SBayesR	cad	inclMHC	0.0697741
Pain et al. (2022)-SBayesR	ibd	exclMHC	0.0896361
BPC-SBayesR	ibd	exclMHC	0.0175624
Pain et al. (2022)-SBayesR	ibd	inclMHC	0.0898852
BPC-SBayesR	ibd	inclMHC	0.0175597
Pain et al. (2022)-SBayesR	ms	exclMHC	0.114037
BPC-SBayesR	ms	exclMHC	0.0557279
Pain et al. (2022)-SBayesR	ms	inclMHC	0.11191
BPC-SBayesR	ms	inclMHC	0.0572607
Pain et al. (2022)-SBayesR	ra	exclMHC	0.0788161
BPC-SBayesR	ra	exclMHC	0.019928
Pain et al. (2022)-SBayesR	ra	inclMHC	0.0864979
BPC-SBayesR	ra	inclMHC	0.0252005
Pain et al. (2022)-SBayesR	t2d	exclMHC	0.0216178
BPC-SBayesR	t2d	exclMHC	0.0549453
Pain et al. (2022)-SBayesR	t2d	inclMHC	0.0213227
BPC-SBayesR	t2d	inclMHC	0.0548058
Pain et al. (2022)-PRScs	mdd	inclMHC	0.00628427
BPC-PRScs	mdd	inclMHC	0.0133208
Pain et al. (2022)-SBayesR	mdd	inclMHC	0.0122632
BPC-SBayesR	mdd	inclMHC	0.0173076
Pain et al. (2022)-PRScs	mdd	exclMHC	0.00886252
BPC-PRScs	mdd	exclMHC	0.00821293
Pain et al. (2022)-SBayesR	mdd	exclMHC	0.0120646
BPC-SBayesR	mdd	exclMHC	0.0173365
Pain et al. (2022)-PRScs	scz	inclMHC	0.0423562
BPC-PRScs	scz	inclMHC	0.0258415
Pain et al. (2022)-SBayesR	scz	inclMHC	0.0607599
BPC-SBayesR	scz	inclMHC	0.0554267
Pain et al. (2022)-PRScs	scz	exclMHC	0.0538015
BPC-PRScs	scz	exclMHC	0.0447134
Pain et al. (2022)-SBayesR	scz	exclMHC	0.0612791
BPC-SBayesR	scz	exclMHC	0.0554796

### Sheet: S5
method	phenotype	qc	ICI		Table S5. Integrated Calibration Index (ICI) results for BPC-PRScs, BPC-SBayesR, and Pain et al. (2022) and varying quality control (qc) metrics. ICI values are plotted in Supplementary Figure 30. bc = Breast cancer; cad = Coronary artery disease; ibd = Inflammatory bowel disease; ms = Multiple sclerosis; pc = Prostate cancer; ra = Rheumatoid arthritis; t2d = Type 2 diabetes; mdd = Major depressi…
Pain et al. (2022)-PRScs	bc	maf0.01_info0.3	0.0439717
BPC-PRScs	bc	maf0.01_info0.3	0.0121087
Pain et al. (2022)-PRScs	bc	maf0.10_info0.9	0.0410531
BPC-PRScs	bc	maf0.10_info0.9	0.0134893
Pain et al. (2022)-PRScs	cad	maf0.01_info0.3	0.0307237
BPC-PRScs	cad	maf0.01_info0.3	0.0289693
Pain et al. (2022)-PRScs	cad	maf0.10_info0.9	0.0278958
BPC-PRScs	cad	maf0.10_info0.9	0.0218662
Pain et al. (2022)-PRScs	ibd	maf0.01_info0.3	0.106826
BPC-PRScs	ibd	maf0.01_info0.3	0.0489229
Pain et al. (2022)-PRScs	ibd	maf0.10_info0.9	0.103487
BPC-PRScs	ibd	maf0.10_info0.9	0.0256505
Pain et al. (2022)-PRScs	ms	maf0.01_info0.3	0.110794
BPC-PRScs	ms	maf0.01_info0.3	0.0101858
Pain et al. (2022)-PRScs	ms	maf0.10_info0.9	0.109322
BPC-PRScs	ms	maf0.10_info0.9	0.0183273
Pain et al. (2022)-PRScs	pc	maf0.01_info0.3	0.113611
BPC-PRScs	pc	maf0.01_info0.3	0.0389455
Pain et al. (2022)-PRScs	pc	maf0.10_info0.9	0.100301
BPC-PRScs	pc	maf0.10_info0.9	0.0353313
Pain et al. (2022)-PRScs	ra	maf0.01_info0.3	0.132319
BPC-PRScs	ra	maf0.01_info0.3	0.0484113
Pain et al. (2022)-PRScs	ra	maf0.10_info0.9	0.113141
BPC-PRScs	ra	maf0.10_info0.9	0.0393539
Pain et al. (2022)-PRScs	t2d	maf0.01_info0.3	0.0144278
BPC-PRScs	t2d	maf0.01_info0.3	0.036889
Pain et al. (2022)-PRScs	t2d	maf0.10_info0.9	0.0119811
BPC-PRScs	t2d	maf0.10_info0.9	0.034277
Pain et al. (2022)-SBayesR	bc	maf0.01_info0.3	0.200958
BPC-SBayesR	bc	maf0.01_info0.3	0.171944
Pain et al. (2022)-SBayesR	bc	maf0.10_info0.9	0.0288068
BPC-SBayesR	bc	maf0.10_info0.9	0.0319176
Pain et al. (2022)-SBayesR	cad	maf0.01_info0.3	0.0448325
BPC-SBayesR	cad	maf0.01_info0.3	0.394883
Pain et al. (2022)-SBayesR	cad	maf0.10_info0.9	0.0252787
BPC-SBayesR	cad	maf0.10_info0.9	0.0697993
Pain et al. (2022)-SBayesR	ibd	maf0.01_info0.3	0.106792
BPC-SBayesR	ibd	maf0.01_info0.3	0.0203152
Pain et al. (2022)-SBayesR	ibd	maf0.10_info0.9	0.0896361
BPC-SBayesR	ibd	maf0.10_info0.9	0.0175624
Pain et al. (2022)-SBayesR	ms	maf0.01_info0.3	0.115858
BPC-SBayesR	ms	maf0.01_info0.3	0.0560715
Pain et al. (2022)-SBayesR	ms	maf0.10_info0.9	0.114037
BPC-SBayesR	ms	maf0.10_info0.9	0.0557279
Pain et al. (2022)-SBayesR	ra	maf0.01_info0.3	0.0875352
BPC-SBayesR	ra	maf0.01_info0.3	0.023986
Pain et al. (2022)-SBayesR	ra	maf0.10_info0.9	0.0788161
BPC-SBayesR	ra	maf0.10_info0.9	0.019928
Pain et al. (2022)-SBayesR	t2d	maf0.01_info0.3	0.0094507
BPC-SBayesR	t2d	maf0.01_info0.3	0.053313
Pain et al. (2022)-SBayesR	t2d	maf0.10_info0.9	0.0216178
BPC-SBayesR	t2d	maf0.10_info0.9	0.0549453
Pain et al. (2022)-PRScs	mdd	maf0.01_info0.3	0.00907352
BPC-PRScs	mdd	maf0.01_info0.3	0.0205359
Pain et al. (2022)-SBayesR	mdd	maf0.01_info0.3	0.0088123
BPC-SBayesR	mdd	maf0.01_info0.3	0.0216242
Pain et al. (2022)-PRScs	mdd	maf0.10_info0.9	0.00886252
BPC-PRScs	mdd	maf0.10_info0.9	0.00821293
Pain et al. (2022)-SBayesR	mdd	maf0.10_info0.9	0.0120646
BPC-SBayesR	mdd	maf0.10_info0.9	0.0173365
Pain et al. (2022)-PRScs	scz	maf0.01_info0.3	0.0352793
BPC-PRScs	scz	maf0.01_info0.3	0.0360479
Pain et al. (2022)-SBayesR	scz	maf0.01_info0.3	0.0306909
BPC-SBayesR	scz	maf0.01_info0.3	0.0600938
Pain et al. (2022)-PRScs	scz	maf0.10_info0.9	0.0538015
BPC-PRScs	scz	maf0.10_info0.9	0.0447134
Pain et al. (2022)-SBayesR	scz	maf0.10_info0.9	0.0612791
BPC-SBayesR	scz	maf0.10_info0.9	0.0554796

### Sheet: S6
method	phenotype	prior	slope	intercept		Table S6. Calibration results for BPC-PRScs, BPC-SBayesR, and Pain et al. (2022) using the slope and intercept as performance metrics. Slopes and intercepts are plotted in Supplementary Figures 31 and 32. bc = Breast cancer; cad = Coronary artery disease; ibd = Inflammatory bowel disease; ms = Multiple sclerosis; pc = Prostate cancer; ra = Rheumatoid arthritis; t2d = Type 2 diabetes; mdd = Major …
Pain et al. (2022)-PRScs	bc	0.25	0.722271	0.0679215
BPC-PRScs	bc	0.25	1.13621	-0.0292212
Pain et al. (2022)-PRScs	bc	0.50	0.754888	0.104593
BPC-PRScs	bc	0.50	1.1284	-0.0602203
Pain et al. (2022)-PRScs	bc	0.75	0.856478	0.0807271
BPC-PRScs	bc	0.75	1.17318	-0.127493
Pain et al. (2022)-PRScs	cad	0.25	0.711581	0.0847555
BPC-PRScs	cad	0.25	1.03715	0.00782934
Pain et al. (2022)-PRScs	cad	0.50	0.722286	0.148538
BPC-PRScs	cad	0.50	1.04003	0.00276295
Pain et al. (2022)-PRScs	cad	0.75	0.670337	0.248066
BPC-PRScs	cad	0.75	0.929444	0.0681907
Pain et al. (2022)-PRScs	ibd	0.25	0.535694	0.100863
BPC-PRScs	ibd	0.25	0.83811	0.044697
Pain et al. (2022)-PRScs	ibd	0.50	0.603489	0.157255
BPC-PRScs	ibd	0.50	0.847132	0.0861035
Pain et al. (2022)-PRScs	ibd	0.75	0.706792	0.171469
BPC-PRScs	ibd	0.75	0.806775	0.156194
Pain et al. (2022)-PRScs	ms	0.25	0.682022	0.0519717
BPC-PRScs	ms	0.25	1.24696	-0.0666338
Pain et al. (2022)-PRScs	ms	0.50	0.6706	0.10659
BPC-PRScs	ms	0.50	1.10201	-0.0571215
Pain et al. (2022)-PRScs	ms	0.75	0.857146	0.0356633
BPC-PRScs	ms	0.75	1.17014	-0.132258
Pain et al. (2022)-PRScs	pc	0.25	0.62599	0.061136
BPC-PRScs	pc	0.25	1.06879	-0.0418125
Pain et al. (2022)-PRScs	pc	0.50	0.811478	0.0141043
BPC-PRScs	pc	0.50	1.21908	-0.152984
Pain et al. (2022)-PRScs	pc	0.75	1.06818	-0.147804
BPC-PRScs	pc	0.75	1.35006	-0.302854
Pain et al. (2022)-PRScs	ra	0.25	0.457855	0.108328
BPC-PRScs	ra	0.25	0.708652	0.0554236
Pain et al. (2022)-PRScs	ra	0.50	0.5702	0.161674
BPC-PRScs	ra	0.50	0.797805	0.0776668
Pain et al. (2022)-PRScs	ra	0.75	0.618859	0.238164
BPC-PRScs	ra	0.75	0.742947	0.178353
Pain et al. (2022)-PRScs	t2d	0.25	1.11052	-0.0191344
BPC-PRScs	t2d	0.25	1.4147	-0.0861273
Pain et al. (2022)-PRScs	t2d	0.50	1.08532	-0.0522991
BPC-PRScs	t2d	0.50	1.36899	-0.167473
Pain et al. (2022)-PRScs	t2d	0.75	1.19591	-0.170972
BPC-PRScs	t2d	0.75	1.40075	-0.291237
Pain et al. (2022)-SBayesR	bc	0.25	0.80049	0.0493777
BPC-SBayesR	bc	0.25	1.3861	-0.0916556
Pain et al. (2022)-SBayesR	bc	0.50	0.829511	0.0663428
BPC-SBayesR	bc	0.50	1.3946	-0.196312
Pain et al. (2022)-SBayesR	bc	0.75	0.949188	0.00810225
BPC-SBayesR	bc	0.75	1.46673	-0.352737
Pain et al. (2022)-SBayesR	cad	0.25	0.484297	0.137061
BPC-SBayesR	cad	0.25	0.371444	0.170076
Pain et al. (2022)-SBayesR	cad	0.50	0.614504	0.199731
BPC-SBayesR	cad	0.50	0.445355	0.302307
Pain et al. (2022)-SBayesR	cad	0.75	0.483172	0.388079
BPC-SBayesR	cad	0.75	0.320205	0.526371
Pain et al. (2022)-SBayesR	ibd	0.25	0.632543	0.0810827
BPC-SBayesR	ibd	0.25	1.17157	-0.036628
Pain et al. (2022)-SBayesR	ibd	0.50	0.658421	0.130324
BPC-SBayesR	ibd	0.50	1.10854	-0.047536
Pain et al. (2022)-SBayesR	ibd	0.75	0.792735	0.0987465
BPC-SBayesR	ibd	0.75	1.12788	-0.0918682
Pain et al. (2022)-SBayesR	ms	0.25	0.651646	0.0727575
BPC-SBayesR	ms	0.25	1.68499	-0.170263
Pain et al. (2022)-SBayesR	ms	0.50	0.637607	0.136337
BPC-SBayesR	ms	0.50	1.49702	-0.256582
Pain et al. (2022)-SBayesR	ms	0.75	0.732917	0.144439
BPC-SBayesR	ms	0.75	1.5689	-0.439055
Pain et al. (2022)-SBayesR	ra	0.25	0.602924	0.0802589
BPC-SBayesR	ra	0.25	0.942669	0.00531374
Pain et al. (2022)-SBayesR	ra	0.50	0.691117	0.10726
BPC-SBayesR	ra	0.50	1.01355	-0.0202444
Pain et al. (2022)-SBayesR	ra	0.75	0.726484	0.157148
BPC-SBayesR	ra	0.75	0.904419	0.0625064
Pain et al. (2022)-SBayesR	t2d	0.25	1.1741	-0.0361445
BPC-SBayesR	t2d	0.25	1.76905	-0.177109
Pain et al. (2022)-SBayesR	t2d	0.50	1.15892	-0.0917814
BPC-SBayesR	t2d	0.50	1.71613	-0.347002
Pain et al. (2022)-SBayesR	t2d	0.75	1.2952	-0.248244
BPC-SBayesR	t2d	0.75	1.79846	-0.595755
Pain et al. (2022)-PRScs	mdd	0.25	1.16794	-0.0377411
BPC-PRScs	mdd	0.25	0.904674	0.0293973
Pain et al. (2022)-SBayesR	mdd	0.25	1.27302	-0.06358
BPC-SBayesR	mdd	0.25	1.48706	-0.116291
Pain et al. (2022)-PRScs	mdd	0.50	1.15384	-0.0764508
BPC-PRScs	mdd	0.50	0.886904	0.0632874
Pain et al. (2022)-SBayesR	mdd	0.50	1.27064	-0.134875
BPC-SBayesR	mdd	0.50	1.48423	-0.237534
Pain et al. (2022)-PRScs	mdd	0.75	1.16816	-0.12902
BPC-PRScs	mdd	0.75	0.870258	0.10256
Pain et al. (2022)-SBayesR	mdd	0.75	1.26187	-0.199715
BPC-SBayesR	mdd	0.75	1.45939	-0.34253
Pain et al. (2022)-PRScs	scz	0.25	0.97333	-0.00679399
BPC-PRScs	scz	0.25	1.34739	-0.0763508
Pain et al. (2022)-SBayesR	scz	0.25	0.977035	-0.0140843
BPC-SBayesR	scz	0.25	1.37739	-0.0929199
Pain et al. (2022)-PRScs	scz	0.50	1.01411	-0.0618829
BPC-PRScs	scz	0.50	1.30405	-0.148924
Pain et al. (2022)-SBayesR	scz	0.50	1.04957	-0.0892804
BPC-SBayesR	scz	0.50	1.38783	-0.20414
Pain et al. (2022)-PRScs	scz	0.75	1.20768	-0.233217
BPC-PRScs	scz	0.75	1.33254	-0.255635
Pain et al. (2022)-SBayesR	scz	0.75	1.29118	-0.307399
BPC-SBayesR	scz	0.75	1.47959	-0.378981
